# IL-13 associated epithelial remodeling correlates with clinical severity in nasal polyposis

**DOI:** 10.1101/2022.10.06.22280802

**Authors:** Maya E. Kotas, Neil N. Patel, Emily K. Cope, Jose G. Gurrola, Andrew N. Goldberg, Steven D. Pletcher, Max A. Seibold, Camille M. Moore, Erin D. Gordon

**Author notes:** co-corresponding authors Corresponding authors: Erin D. Gordon, MD, Division of Pulmonary, Critical Care, Allergy and Sleep Medicine, Department of Medicine, University of California, San Francisco, 513 Parnassus Ave, HSE 201, San Francisco, CA 94143, Camille M. Moore, PhD, Center for Genes, Environment, and Health, National Jewish Health, 1400 Jackson St., Denver, Colorado 80206. **Declaration of interests** JGG is a Genentech Advisory Board Consultant with agreement ending December 2021. ANG is a minor stock holder in Siesta Medical. SDP and ANG are co-inventors of patent 14/394, 006 Sinus diagnostics and treatments. The other authors declare no competing interests.

## Abstract

**Background:** Epithelial remodeling is a histopathologic feature of chronic inflammatory airway diseases including chronic rhinosinusitis (CRS). Cell type shifts and their relationship to CRS endotypes and severity are incompletely described.

**Objective:** The purpose of this study was to understand the relationship of epithelial cell remodeling to inflammatory endotypes and disease outcomes in CRS.

**Methods:** Using cell type transcriptional signatures derived from epithelial single cell sequencing, we analyzed bulk RNA sequencing data from sinus epithelial brushes obtained from patients with CRS with and without nasal polyps in comparison to healthy controls.

**Results:** The airway epithelium in nasal polyposis displayed increased tuft cell transcripts and decreased ciliated cell transcripts along with an IL-13 activation signature. In contrast, chronic rhinosinusitis without polyps showed an IL-17 activation signature. IL-13 activation scores were associated with increased tuft cell, goblet cell and mast cell scores and decreased ciliated cell scores. Furthermore, the IL-13 score was strongly associated with a previously reported activated (“polyp”) tuft cell score and a prostaglandin E2 (PGE2) activation signature. The Lund-McKay score, a computed tomographic metric of sinus opacification, correlated positively with activated tuft cell, mast cell, PGE2, and IL-13 and negatively with ciliated cell transcriptional signatures.

**Conclusions:** These results demonstrate that cell type alterations and PGE2 stimulation are key components of IL-13 induced epithelial remodeling in nasal polyposis, while IL-17 signaling is more prominent in CRS without polyps, and that clinical severity correlates with the degree of IL-13 induced epithelial remodeling.

**Key Messages:**

- Cell type signatures from single cell RNA sequencing, applied to bulk sequenced RNA sinus brushes, suggest increased tuft cells and mast cells and decreased ciliated cells in nasal polyp epithelium.
- IL-17 signaling rather than IL-13 signaling is observed in epithelium from CRSsNP.
- IL-13-drives epithelial remodeling and prostaglandin E2 signatures correlated with clinical measures of sinus opacification in CRS.

**Capsule Summary:** Measures of epithelial remodeling, including both IL-13 and PGE2 induced epithelial activation and cell type specific transcript alterations, correlate with a radiographic metric of disease severity in CRSwNP.
