## Supplementary material for "IL-13 associated epithelial remodeling correlates with clinical severity in nasal polyposis": Table S1

### Sheet: Group Comparisons
		Unadjusted				Adjusted for Age, Sex, Race, and Smoking Status
Gene Signature	Comparison	Estimated Difference Between Groups	SE	Raw P-Value	FDR	Estimated Difference Between Groups	SE	Raw P-Value	FDR
Basal				0.850407	0.951392			0.752446	0.889255
	No Polyp v Healthy	-0.0549374	0.203021	0.788244	0.943572	-0.117023	0.261923	0.658039	0.992726
	Polyp vs Healthy	-0.0904928	0.160145	0.575532	0.666187	-0.153554	0.205966	0.461392	0.666455
	Polyp vs No Polyp	-0.0355554	0.168506	0.834074	0.861731	-0.0365306	0.181453	0.84172	0.87614
Goblet Secretory				0.878208	0.951392			0.953435	0.973092
	No Polyp v Healthy	0.0810199	0.318133	0.800425	0.943572	0.0456884	0.412652	0.912531	0.992726
	Polyp vs Healthy	0.12734	0.250946	0.614942	0.666187	0.0906041	0.324493	0.781875	0.847031
	Polyp vs No Polyp	0.04632	0.264048	0.861731	0.861731	0.0449157	0.285874	0.87614	0.87614
Ciliated				0.011329	0.0294555			0.00576546	0.0187377
	No Polyp v Healthy	0.26401	0.436133	0.548748	0.943572	0.00462563	0.503414	0.992726	0.992726
	Polyp vs Healthy	-0.745438	0.344026	0.0369456	0.0800488	-0.950061	0.395865	0.0223883	0.0582097
	Polyp vs No Polyp	-1.00945	0.361987	0.00840411	0.0273134	-0.954687	0.348752	0.0100255	0.032583
Tuft				0.0143562	0.0311051			0.0561601	0.0912602
	No Polyp v Healthy	0.170512	0.208636	0.419149	0.943572	0.130484	0.271332	0.633857	0.992726
	Polyp vs Healthy	0.475477	0.164574	0.00650327	0.0211356	0.437218	0.213365	0.0487197	0.105559
	Polyp vs No Polyp	0.304964	0.173167	0.0867135	0.161039	0.306734	0.187971	0.112522	0.20897
PNEC				0.0314258	0.0583621			0.0167459	0.0435394
	No Polyp v Healthy	0.0059933	0.0840842	0.943572	0.943572	-0.0694487	0.105297	0.51426	0.992726
	Polyp vs Healthy	-0.144864	0.0663265	0.0355506	0.0800488	-0.209814	0.0828013	0.0163729	0.0582097
	Polyp vs No Polyp	-0.150857	0.0697893	0.0373741	0.0971727	-0.140365	0.0729467	0.0632593	0.137062
Ionocyte				0.163364	0.265466			0.0525188	0.0912602
	No Polyp v Healthy	0.207926	0.200951	0.307707	0.943572	0.507355	0.234738	0.0382552	0.248659
	Polyp vs Healthy	-0.11457	0.158512	0.474483	0.616828	0.117965	0.184589	0.527328	0.685526
	Polyp vs No Polyp	-0.322496	0.166788	0.0610598	0.132296	-0.389391	0.16262	0.0226728	0.0589494
IL13				0.000628946	0.00408815			0.0021093	0.0137105
	No Polyp v Healthy	-0.12	0.31	0.703989	0.943572	-0.1	0.39	0.796942	0.992726
	Polyp vs Healthy	0.77	0.24	0.00286041	0.0123951	0.76	0.31	0.0185388	0.0582097
	Polyp vs No Polyp	0.89	0.25	0.00124677	0.00810403	0.86	0.27	0.00317129	0.0206134
Mast				1.96668e-06	2.55668e-05			1.05846e-05	0.0001376
	No Polyp v Healthy	0.144265	0.203748	0.483471	0.943572	0.173975	0.254921	0.499856	0.992726
	Polyp vs Healthy	0.868161	0.160719	4.38201e-06	5.69662e-05	0.893712	0.20046	9.51701e-05	0.00123721
	Polyp vs No Polyp	0.723896	0.16911	0.00013188	0.00171445	0.719737	0.176602	0.000283182	0.00368137
IL17				0.00474168	0.0154105			0.0273452	0.059248
	No Polyp v Healthy	1.01	0.31	0.00236869	0.0307929	0.86	0.38	0.0311295	0.248659
	Polyp vs Healthy	0.21	0.24	0.393721	0.568708	0.13	0.3	0.663406	0.784026
	Polyp vs No Polyp	-0.8	0.26	0.00355133	0.0153891	-0.73	0.26	0.00957999	0.032583
Neutrophil				0.511	0.738111			0.450366	0.642491
	No Polyp v Healthy	0.140955	0.340656	0.681492	0.943572	0.121662	0.416932	0.77232	0.992726
	Polyp vs Healthy	0.302795	0.268713	0.267268	0.496354	0.350937	0.327859	0.292451	0.543123
	Polyp vs No Polyp	0.16184	0.282742	0.570613	0.741797	0.229275	0.288839	0.43317	0.563121
PGE2				0.0023163	0.0100373			0.00372628	0.0161472
	No Polyp v Healthy	0.671552	0.384113	0.0889334	0.578067	0.938289	0.478341	0.0585645	0.25378
	Polyp vs Healthy	1.13727	0.302993	0.000614887	0.00399676	1.33571	0.376149	0.00121286	0.00788361
	Polyp vs No Polyp	0.46572	0.318812	0.152744	0.248209	0.397418	0.331382	0.239226	0.388742

### Sheet: IL13 Score Associations
	Unadjusted				Adjusted for Age, Sex, Race, and Smoking Status				Adjusted for Age, Sex, Race, Smoking Status and Group
Variable	Estimated Change in IL13 Score	SE	Raw P-Value	FDR	Estimated Change in IL13 Score	SE	Raw P-Value	FDR	Estimated Change in IL13 Score	SE	Raw P-Value	FDR
Polyp/Activated Tuft Score	1.35987	0.253622	4.59186e-06	5.73983e-06	1.34208	0.283588	4.04864e-05	5.06081e-05	0.983103	0.360293	0.0103831	0.0129789
Ciliated Cell Score	-0.2814	0.116427	0.0206977	0.0206977	-0.271788	0.130499	0.0451069	0.0451069	-0.0492305	0.138506	0.724667	0.724667
Goblet Secretory Cell Score	0.824573	0.138517	7.27285e-07	1.81821e-06	0.797815	0.142035	2.98363e-06	7.45908e-06	0.768161	0.098146	7.83104e-09	3.91552e-08
Mast Cell Score	0.877446	0.153771	1.56987e-06	2.61646e-06	0.865812	0.167237	1.09405e-05	1.82342e-05	0.720166	0.241635	0.00555784	0.00926307
Tuft Cell Score	1.17138	0.180025	1.29816e-07	6.49082e-07	1.17804	0.185511	3.45398e-07	1.72699e-06	0.988616	0.186489	9.05429e-06	2.26357e-05

### Sheet: PGE2 Score Associations
	Unadjusted				Adjusted for Age, Sex, Race, and Smoking Status				Adjusted for Age, Sex, Race, Smoking Status and Group
Variable	Estimated Change in IL13 Score	SE	Raw P-Value	FDR	Estimated Change in IL13 Score	SE	Raw P-Value	FDR	Estimated Change in IL13 Score	SE	Raw P-Value	FDR
IL13 Score	0.699963	0.161821	0.000110639	0.000470184	0.676656	0.174194	0.000466431	0.00301717	0.554919	0.197083	0.00838802	0.0293581
IL17 Score	0.344695	0.201655	0.0957649	0.167588	0.317608	0.225784	0.168867	0.267707	0.433695	0.211463	0.048808	0.113885
Goblet Secretory Cell Score	0.598728	0.212391	0.00769265	0.0179495	0.561663	0.219143	0.0151233	0.0352876	0.523188	0.185784	0.00837884	0.0293581
Ciliated Cell Score	-0.225621	0.146701	0.132566	0.185592	-0.193284	0.164269	0.247759	0.289052	0.0526125	0.170398	0.759568	0.759568
Mast Cell Score	0.888719	0.208576	0.000134338	0.000470184	0.840205	0.229273	0.000862049	0.00301717	0.600071	0.319319	0.0696438	0.121877

### Sheet: LM Score Associations
	Unadjusted				Adjusted for Age, Sex, Race, and Smoking Status
Variable	Estimated Change in LM Score	SE	Raw P-Value	FDR	Estimated Change in LM Score	SE	Raw P-Value	FDR
IL13 Score	5.44031	1.32037	0.000261189	0.000391783	4.79877	1.42956	0.00235567	0.00353351
PGE2 Score	4.02216	1.22253	0.00250158	0.00300189	3.63232	1.2359	0.00666867	0.0080024
Polyp/Activated Tuft Cell Score	12.3348	2.41297	1.5585e-05	4.67551e-05	11.5375	2.61525	0.00014786	0.00044358
Ciliated Cell Score	-4.17114	0.987724	0.000195841	0.000391682	-4.45704	1.04684	0.000223176	0.000446353
IL17 Score	-0.971822	1.62582	0.554354	0.554354	-0.275707	1.74062	0.875324	0.875324
Mast Cell Score	9.46276	1.40095	1.46315e-07	8.77892e-07	8.95284	1.39716	7.27578e-07	4.36547e-06
